# Estimating effects of serum vitamin B12 levels on psychiatric disorders and cognitive impairment: a Mendelian randomization study

**DOI:** 10.1101/2024.01.23.24301678

**Authors:** Tianyuan Lu, Andrew D. Paterson

## Abstract

Vitamin B12 deficiency can lead to pernicious anemia, various neuropsychiatric diseases, and cognitive decline. However, it is unclear whether increasing vitamin B12 levels can help to prevent the onset of psychiatric disorders and cognitive impairment in the general population. Leveraging large-scale genome-wide association studies (GWASs), we conducted Mendelian randomization (MR) analyses to estimate the potential effects of serum vitamin B12 levels on eight psychiatric disorders, as well as educational attainment and cognitive performance. We performed sensitivity analyses by excluding genetic instruments that demonstrated potential horizontal pleiotropy. We conducted additional MR analyses utilizing within-sibship studies for depressive symptoms, educational attainment, and cognitive performance to mitigate bias due to potential residual confounding in GWASs. As a positive control, we confirmed that a one standard deviation increase in genetically increased vitamin B12 levels was strongly associated with a decreased odds of developing pernicious anemia (odds ratio, OR = 0.24; 95% confidence interval, CI: 0.15-0.40; p-value = 2.1x10^-8^). In contrast, MR estimates of vitamin B12 effects on all eight psychiatric disorders, educational attainment and cognitive performance largely overlapped with the null. In particular, based on the three most well-powered GWASs, a one standard deviation increase in genetically predicted vitamin B12 levels was associated with an OR of 1.01 for depression (95% CI: 0.97-1.04; p-value = 0.74), a 7.7x10^-3^ standard deviation increase in educational attainment (95% CI: -1.0x10^-2^-2.5x10^-2^; p-value = 0.39) and a 1.3x10^-2^ standard deviation increase in cognitive performance (95% CI: -8.8x10^-3^-3.5x10^-2^; p-value = 0.24). No significant associations between genetically predicted vitamin B12 levels and any of the outcomes were identified in sensitivity analyses excluding pleiotropic genetic instruments or MR analyses based on within-sibship studies. In summary, our findings suggest that increasing serum vitamin B12 levels may not protect against the investigated psychiatric disorders or cognitive impairment in the general population.
