## Supplementary material for "Estimating effects of serum vitamin B12 levels on psychiatric disorders and cognitive impairment: a Mendelian randomization study": Table S1

### Sheet: Sheet1
Table S1. Genetic instruments of vitamin B12 and folate levels.
Exposure	SNP	Effect allele	Other allele	Effect allele frequency	Effect size on standardized exposure	Standard error	R-squared	F-statistic	Chromosome	Position (GRCh38)	Mapped gene	Functional impact on mapped gene	NCBI gene summary
Vitamin B12	rs371753672	A	G	0.0022	0.51	0.086	0.00114192	51.9825	1	45508983	MMACHC	Missense variant	The exact function of the protein encoded by this gene is not known, however, its C-terminal region shows similarity to TonB, a bacterial protein involved in energy transduction for cobalamin (vitamin B12) uptake. Hence, it is postulated that this protein may have a role in the binding and intracellular trafficking of cobalamin. Mutations in this gene are associated with methylmalonic aciduria an…
Vitamin B12	rs2270655	G	C	0.941	0.099	0.015	0.00108828	49.5435	4	145655266	MMAA	Missense variant	The protein encoded by this gene is involved in the translocation of cobalamin into the mitochondrion, where it is used in the final steps of adenosylcobalamin synthesis. Adenosylcobalamin is a coenzyme required for the activity of methylmalonyl-CoA mutase. Defects in this gene are a cause of methylmalonic aciduria. [provided by RefSeq, Jul 2008]
Vitamin B12	rs1141321	C	T	0.627	0.07	0.007	0.00229194	104.213	6	49444720	MUT	Missense variant	This gene encodes the mitochondrial enzyme methylmalonyl Coenzyme A mutase. In humans, the product of this gene is a vitamin B12-dependent enzyme which catalyzes the isomerization of methylmalonyl-CoA to succinyl-CoA, while in other species this enzyme may have different functions. Mutations in this gene may lead to various types of methylmalonic aciduria. [provided by RefSeq, Jul 2008]
Vitamin B12	rs1801222	G	A	0.593	0.119	0.007	0.00683554	309.394	10	17114152	CUBN	Missense variant	Cubilin (CUBN) acts as a receptor for intrinsic factor-vitamin B12 complexes. The role of receptor is supported by the presence of 27 CUB domains. Cubulin is located within the epithelium of intestine and kidney. Mutations in CUBN may play a role in autosomal recessive megaloblastic anemia. [provided by RefSeq, Jul 2008]
Vitamin B12	rs34324219	C	A	0.881	0.235	0.011	0.0115795	521.612	11	59855905	TCN1	Missense variant	This gene encodes a member of the vitamin B12-binding protein family. This family of proteins, alternatively referred to as R binders, is expressed in various tissues and secretions. This protein is a major constituent of secondary granules in neutrophils and facilitates the transport of cobalamin into cells. [provided by RefSeq, Jul 2008]
Vitamin B12	rs41281112	C	T	0.948	0.181	0.015	0.00322997	146.727	13	99866380	CLYBL	Stop-gain variant	Enables (S)-citramalyl-CoA lyase activity; magnesium ion binding activity; and malate synthase activity. Involved in protein homotrimerization and regulation of cobalamin metabolic process. Predicted to be located in mitochondrion. Predicted to be integral component of membrane. [provided by Alliance of Genome Resources, Apr 2022]
Vitamin B12	rs3742801	T	C	0.294	0.053	0.007	0.00116609	53.0816	14	74292303	ABCD4	Missense variant	The protein encoded by this gene is a member of the superfamily of ATP-binding cassette (ABC) transporters. ABC proteins transport various molecules across extra- and intra-cellular membranes. ABC genes are divided into seven distinct subfamilies (ABC1, MDR/TAP, MRP, ALD, OABP, GCN20, White). This protein is a member of the ALD subfamily, which is involved in peroxisomal import of fatty acids and…
Vitamin B12	rs778805	A	G	0.254	0.05	0.007	0.00094742	43.1368	19	5832198	FUT6	Missense variant	The protein encoded by this gene is a Golgi stack membrane protein that is involved in the creation of sialyl-Lewis X, an E-selectin ligand. Mutations in this gene are a cause of fucosyltransferase-6 deficiency. Two transcript variants encoding the same protein have been found for this gene. [provided by RefSeq, Jul 2008]
Vitamin B12	rs2336573	T	C	0.031	0.313	0.019	0.00588578	266.66	19	8302825	CD320	Missense variant	This gene encodes the transcobalamin receptor that is expressed at the cell surface. It mediates the cellular uptake of transcobalamin bound cobalamin (vitamin B12), and is involved in B-cell proliferation and immunoglobulin secretion. Mutations in this gene are associated with methylmalonic aciduria. Alternatively spliced transcript variants encoding different isoforms have been found for this g…
Vitamin B12	rs602662	A	G	0.596	0.171	0.007	0.0140815	632.715	19	48703728	FUT2	Missense variant	This gene is one of two encoding the galactoside 2-L-fucosyltransferase enzyme. The encoded protein is important for the final step in the soluble ABO blood group antigen synthesis pathway. It is also involved in cell-cell interaction, cell surface expression, and cell proliferation. Mutations in this gene are a cause of the H-Bombay blood group where red blood cells lack the H antigen. [provided…
Vitamin B12	rs1131603	C	T	0.055	0.222	0.015	0.00512307	232.283	22	30622988	TCN2	Missense variant	This gene encodes a member of the vitamin B12-binding protein family. This family of proteins, alternatively referred to as R binders, is expressed in various tissues and secretions. This plasma protein binds cobalamin and mediates the transport of cobalamin into cells. This protein and other mammalian cobalamin-binding proteins, such as transcobalamin I and gastric intrisic factor, may have evol…
Folate	rs1801133	G	A	0.668	0.114	0.008	0.0057644	213.996	1	11796321	MTHFR	Missense variant	The protein encoded by this gene catalyzes the conversion of 5,10-methylenetetrahydrofolate to 5-methyltetrahydrofolate, a co-substrate for homocysteine remethylation to methionine. Genetic variation in this gene influences susceptibility to occlusive vascular disease, neural tube defects, colon cancer and acute leukemia, and mutations in this gene are associated with methylenetetrahydrofolate re…
Folate	rs652197	C	T	0.179	0.069	0.01	0.00139934	52.177	11	72138695	FOLR3	Intronic variant	This gene encodes a member of the folate receptor (FOLR) family of proteins, which have a high affinity for folic acid and for several reduced folic acid derivatives, and mediate delivery of 5-methyltetrahydrofolate to the interior of cells. Expression of this gene may be elevated in ovarian and primary peritoneal carcinoma. This gene is present in a gene cluster on chromosome 11. Alternative spl…
