## Supplementary material for "Estimating effects of serum vitamin B12 levels on psychiatric disorders and cognitive impairment: a Mendelian randomization study": Table S2

### Sheet: Sheet1
Table S2. Phenome-wide associations with genetic instruments.
SNP (Mapped gene)	Study ID	Associated trait	P-value	Beta	Odds Ratio	PMID	Author (Year)	N Cases	N Overall
rs1801222 (CUBN)	GCST90025949	Height	4.3e-14	0.0123		PMID:34226706	Barton AR		458235
rs34324219 (TCN1)	NEALE2_20002_1331	Pernicious anaemia | non-cancer illness code, self-reported	1.55e-08	0.388	1.47		UKB Neale v2	1109	361141
rs652197 (FOLR3)	GCST010144	Serum 25-Hydroxyvitamin D levels	0	0.0163		PMID:32059762	Manousaki D		443734
rs652197 (FOLR3)	GCST90000616	Serum 25-Hydroxyvitamin D levels	1.44e-08	0.0168		PMID:32242144	Revez JA		417580
rs652197 (FOLR3)	GCST90000615	Serum 25-Hydroxyvitamin D levels	4.91e-08	0.0162		PMID:32242144	Revez JA		417580
rs652197 (FOLR3)	GCST90000614	Serum 25-Hydroxyvitamin D levels	4.01e-08	0.0165		PMID:32242144	Revez JA		417580
rs602662 (FUT2)	NEALE2_1329	Oily fish intake	1.08e-14	-0.0166			UKB Neale v2	359340
rs602662 (FUT2)	NEALE2_30270_raw	Mean sphered cell volume	2.02e-08	-0.0712			UKB Neale v2	344729
rs602662 (FUT2)	SAIGE_401	Hypertension	1.72e-10	0.0411	1.04		UKB SAIGE	77977	408343
rs602662 (FUT2)	NEALE2_30530_raw	Sodium in urine	2.68e-12	-0.706			UKB Neale v2	350061
rs602662 (FUT2)	GCST90012014	Tissue factor levels	1.3e-84	-0.196		PMID:33067605	Folkersen L		21758
rs602662 (FUT2)	GCST90012050	Matrix metalloproteinase-10 levels	1.25e-22	0.107		PMID:33067605	Folkersen L		21758
rs602662 (FUT2)	GCST90025973	Bilirubin levels	1.3e-23	0.0175		PMID:34226706	Barton AR		436055
rs602662 (FUT2)	GCST90025995	Serum total protein level	6.7e-63	0.0352		PMID:34226706	Barton AR		400482
rs602662 (FUT2)	GCST90025993	Lipoprotein (a) levels	2.1e-15	0.0105		PMID:34226706	Barton AR		348806
rs602662 (FUT2)	NEALE2_1697	Comparative height size at age 10	1.34e-08	-0.00917			UKB Neale v2	355331
rs602662 (FUT2)	GCST90002412	Low density lipoprotein cholesterol levels	5.3e-99	0.0394		PMID:32493714	Klimentidis YC	431167
rs602662 (FUT2)	GCST006586	Urinary albumin excretion	4.18e-08	0.00919		PMID:30220432	Haas ME		382500
rs602662 (FUT2)	GCST90025966	Gamma glutamyl transferase levels	1.4e-144	0.049		PMID:34226706	Barton AR		437651
rs602662 (FUT2)	GCST90025976	Mean sphered cell volume	3.6e-18	-0.0166		PMID:34226706	Barton AR		437736
rs602662 (FUT2)	GCST90025981	Diastolic blood pressure	5.5e-12	0.0145		PMID:34226706	Barton AR		422713
rs602662 (FUT2)	GCST90025968	Systolic blood pressure	1.3e-11	0.014		PMID:34226706	Barton AR		422713
rs602662 (FUT2)	FINNGEN_R6_T1D_STRICT1	Type 1 diabetes, strict definition, subgroup 1	4.06e-08	0.167	1.18		FINNGEN_R6	2992	215069
rs602662 (FUT2)	NEALE2_6177_1	Cholesterol lowering medication | medication for cholesterol, blood pressure or diabetes	2.14e-09	0.0475	1.05		UKB Neale v2	38057	165340
rs602662 (FUT2)	GCST90038690	High cholesterol	7.7e-21	0.00618	1.01	PMID:33959723	Donertas HM	59853	484598
rs602662 (FUT2)	GCST90038637	Hypothyroidism or myxedema	3.9e-08	0.00236	1	PMID:33959723	Donertas HM	23497	484598
rs602662 (FUT2)	GCST90012009	Galectin-3 levels	3.7e-13	0.068		PMID:33067605	Folkersen L		21758
rs602662 (FUT2)	GCST005061	Serum alkaline phosphatase levels	1.47e-13	-0.01		PMID:28887542	Prins BP		9733
rs602662 (FUT2)	GCST90025959	C-reactive protein levels	4.4e-36	0.0249		PMID:34226706	Barton AR		436939
rs602662 (FUT2)	GCST90025975	Mean reticulocyte volume	4.1e-08	-0.0103		PMID:34226706	Barton AR		436944
rs602662 (FUT2)	GCST90025980	Aspartate aminotransferase levels	2.8e-10	0.0126		PMID:34226706	Barton AR		436275
rs602662 (FUT2)	GCST90025960	Mean platelet volume	3.5e-49	-0.0239		PMID:34226706	Barton AR		445364
rs602662 (FUT2)	GCST000760	Cholesterol, total	1.84e-08	0.0285		PMID:20686565	Teslovich TM		100184
rs602662 (FUT2)	GCST004599	Mean platelet volume	3.46e-09	-0.0214		PMID:27863252	Astle WJ		164454
rs602662 (FUT2)	NEALE2_20002_1162	Cholelithiasis/gall stones | non-cancer illness code, self-reported	4.3e-08	0.102	1.11		UKB Neale v2	5941	361141
rs602662 (FUT2)	NEALE2_1339	Non-oily fish intake	2.27e-15	-0.0146			UKB Neale v2	359682
rs602662 (FUT2)	NEALE2_30100_raw	Mean platelet (thrombocyte) volume	1.03e-23	-0.026			UKB Neale v2	350470
rs602662 (FUT2)	SAIGE_401_1	Essential hypertension	1.42e-10	0.0413	1.04		UKB SAIGE	77723	408089
rs602662 (FUT2)	SAIGE_574	Cholelithiasis and cholecystitis	1.2e-14	0.0907	1.09		UKB SAIGE	16225	407532
rs602662 (FUT2)	SAIGE_574_1	Cholelithiasis	1.31e-14	0.0976	1.1		UKB SAIGE	13777	405084
rs602662 (FUT2)	GCST90038604	Hypertension	6.9e-13	0.00592	1.01	PMID:33959723	Donertas HM	129909	484598
rs602662 (FUT2)	GCST90006921	Anti-polyomavirus 2 IgG seropositivity	1.83e-13	0.0548		PMID:33204752	Butler-Laporte G	8735
rs602662 (FUT2)	GCST90025957	Triglyceride levels	2.6e-26	0.0204		PMID:34226706	Barton AR		437532
rs602662 (FUT2)	GCST90025963	Mean corpuscular volume	6.1e-09	-0.0106		PMID:34226706	Barton AR		444035
rs602662 (FUT2)	GCST90025978	Lung function (FEV1/FVC)	2.8e-11	-0.014		PMID:34226706	Barton AR		371898
rs602662 (FUT2)	GCST90002304	Hematocrit	1.84e-11	-0.0125		PMID:32888493	Chen MH		562259
rs602662 (FUT2)	GCST90014023	Type 1 diabetes	4.33e-16	0.117	1.12	PMID:34012112	Chiou J	18942	520580
rs602662 (FUT2)	NEALE2_20002_1473	High cholesterol | non-cancer illness code, self-reported	4.52e-17	0.0594	1.06		UKB Neale v2	43957	361141
rs602662 (FUT2)	NEALE2_1558	Alcohol intake frequency.	1.76e-08	-0.0195			UKB Neale v2	360726
rs602662 (FUT2)	SAIGE_272	Disorders of lipoid metabolism	1.62e-09	0.0506	1.05		UKB SAIGE	35927	408961
rs602662 (FUT2)	GCST90038628	Gallbladder disease	8.4e-11	0.00177	1	PMID:33959723	Donertas HM	8587	484598
rs602662 (FUT2)	GCST004132	Crohn's disease	3.67e-10	0.102	1.11	PMID:28067908	de Lange KM	12194	40266
rs602662 (FUT2)	GCST90025953	Total cholesterol levels	1.8e-49	0.0301		PMID:34226706	Barton AR		437878
rs602662 (FUT2)	GCST002221	Cholesterol, total	4.08e-08	0.0302		PMID:24097068	Willer CJ		94595
rs602662 (FUT2)	GCST005536	Type 1 diabetes	7.8e-14	0.142	1.15	PMID:25751624	Onengut-Gumuscu S	6683	18856
rs602662 (FUT2)	GCST005536	Type 1 diabetes	1.16e-13	0.141	1.15	PMID:25751624	Onengut-Gumuscu S	6683	18856
rs602662 (FUT2)	GCST90002392	Mean corpuscular volume	2.2e-08	-0.0116		PMID:32888494	Vuckovic D		408112
rs602662 (FUT2)	NEALE2_20003_1140861958	Simvastatin | treatment/medication code	9.61e-10	0.0443	1.05		UKB Neale v2	40921	361141
rs602662 (FUT2)	NEALE2_6153_100	None of the above | medication for cholesterol, blood pressure, diabetes, or take exogenous hormones	2.42e-08	-0.0383	0.962		UKB Neale v2	59810	193148
rs602662 (FUT2)	NEALE2_22504	Bring up phlegm/sputum/mucus on most days	8.32e-10	0.103	1.11		UKB Neale v2	7808	91787
rs602662 (FUT2)	SAIGE_272_11	Hypercholesterolemia	1.94e-09	0.0519	1.05		UKB SAIGE	33242	406276
rs602662 (FUT2)	SAIGE_574_12	Cholelithiasis with other cholecystitis	1.73e-09	0.118	1.13		UKB SAIGE	5472	396779
rs602662 (FUT2)	GCST90010163	Serine protease 27 levels	3.28e-20	0.389		PMID:33303764	Gilly A		1301
rs602662 (FUT2)	GCST90000446	CCL25 levels	3.99e-16	-0.37		PMID:32641083	Hillary RF		982
rs602662 (FUT2)	GCST90025954	Direct low density lipoprotein cholesterol levels	2.1e-49	0.03		PMID:34226706	Barton AR		437068
rs602662 (FUT2)	GCST90025952	Apolipoprotein B levels	4.9e-53	0.0298		PMID:34226706	Barton AR		435744
rs602662 (FUT2)	GCST90025962	Mean corpuscular hemoglobin concentration	1.1e-08	-0.0108		PMID:34226706	Barton AR		443081
rs602662 (FUT2)	GCST90025945	Cystatin C levels	5.4e-39	0.0253		PMID:34226706	Barton AR		437846
rs602662 (FUT2)	GCST90002346	Mean platelet volume	3.99e-31	-0.0225		PMID:32888493	Chen MH		460935
rs602662 (FUT2)	GCST90002310	Hemoglobin concentration	2.72e-13	-0.0135		PMID:32888493	Chen MH		563946
rs602662 (FUT2)	GCST90002357	Platelet count	4.49e-09	0.0108		PMID:32888493	Chen MH		542827
rs602662 (FUT2)	GCST90002397	Mean spheric corpuscular volume	9.7e-20	-0.019		PMID:32888494	Vuckovic D		408112
rs602662 (FUT2)	GCST90002383	Hematocrit	2.5e-08	-0.012		PMID:32888494	Vuckovic D		408112
rs602662 (FUT2)	NEALE2_6149_6	Dentures | mouth/teeth dental problems	4.03e-09	0.0356	1.04		UKB Neale v2	60977	359841
rs602662 (FUT2)	GCST90010213	epithelial cell adhesion molecule levels	4.04e-08	-0.226		PMID:33303764	Gilly A		1323
rs602662 (FUT2)	GCST90025951	Platelet count	1.1e-16	0.0145		PMID:34226706	Barton AR		444866
rs602662 (FUT2)	GCST90060172	Diacylglycerol_33:3_[M+H-H2O]1+ levels	7.1e-09	0.0632		PMID:34503513	Harshfield EL		13814
rs602662 (FUT2)	GCST90002395	Mean platelet volume	6.1e-28	-0.0226		PMID:32888494	Vuckovic D		408112
rs602662 (FUT2)	GCST90002384	Hemoglobin	2.3e-09	-0.0128		PMID:32888494	Vuckovic D		408112
rs602662 (FUT2)	NEALE2_20002_1065	Hypertension | non-cancer illness code, self-reported	8.9e-09	0.0302	1.03		UKB Neale v2	93560	361141
rs602662 (FUT2)	NEALE2_1687	Comparative body size at age 10	4.05e-08	-0.00888			UKB Neale v2	354996
rs602662 (FUT2)	SAIGE_272_1	Hyperlipidemia	1.28e-09	0.0509	1.05		UKB SAIGE	35844	408878
rs602662 (FUT2)	GCST90038595	Cardiovascular disease	7.1e-19	0.00799	1.01	PMID:33959723	Donertas HM	177923	484598
rs602662 (FUT2)	GCST90038629	Cholelithiasis or gall stones	6.5e-11	0.00171	1	PMID:33959723	Donertas HM	7895	484598
rs602662 (FUT2)	GCST90025947	Serum alkaline phosphatase levels	0	-0.119		PMID:34226706	Barton AR		437896
rs602662 (FUT2)	GCST90025991	Serum urea levels	1.3e-71	-0.0372		PMID:34226706	Barton AR		437580
rs602662 (FUT2)	GCST90025972	Reticulocyte count	3.4e-08	0.0101		PMID:34226706	Barton AR		437291
rs602662 (FUT2)	GCST90025970	High light scatter reticulocyte count	1.9e-08	0.0101		PMID:34226706	Barton AR		437723
rs602662 (FUT2)	GCST90025989	Insulin-like growth factor 1 levels	9.3e-37	-0.025		PMID:34226706	Barton AR		435516
rs778805 (FUT6)	GCST90025966	Gamma glutamyl transferase levels	2.2e-17	0.0179		PMID:34226706	Barton AR		437651
rs778805 (FUT6)	FINNGEN_R6_K11_CHOLELITH	Cholelithiasis	1e-13	0.0841	1.09		FINNGEN_R6	23089	254733
rs778805 (FUT6)	GCST90025947	Serum alkaline phosphatase levels	2.8e-13	0.0134		PMID:34226706	Barton AR		437896
rs778805 (FUT6)	FINNGEN_R6_CHOLELITH_BROAD	Cholelithiasis, broad definition with cholecystitis	4.45e-13	0.0805	1.08		FINNGEN_R6	24106	255750
rs778805 (FUT6)	FINNGEN_R6_K11_GALLBILPANC	Disorders of gallbladder, biliary tract and pancreas	5.99e-10	0.0626	1.06		FINNGEN_R6	28761	260405
rs2336573 (CD320)	GCST90060269	Sphingomyelin_36:0_[M+H]1+ levels	2.7e-08	-0.174		PMID:34503513	Harshfield EL		13814
rs2336573 (CD320)	GCST90025956	HDL cholesterol levels	3.4e-08	0.0286		PMID:34226706	Barton AR		400754
rs1801133 (MTHFR)	GCST90002357	Platelet count	4.41e-14	0.0146		PMID:32888493	Chen MH		542827
rs1801133 (MTHFR)	GCST90002392	Mean corpuscular volume	7.4e-13	0.0155		PMID:32888494	Vuckovic D		408112
rs1801133 (MTHFR)	NEALE2_30070_raw	Red blood cell (erythrocyte) distribution width	4.14e-11	0.0158			UKB Neale v2	350473
rs1801133 (MTHFR)	GCST90025988	Red cell distribution width	1.5e-28	0.0229		PMID:34226706	Barton AR		441263
rs1801133 (MTHFR)	GCST90025976	Mean sphered cell volume	3.3e-12	0.0135		PMID:34226706	Barton AR		437736
rs1801133 (MTHFR)	NEALE2_4079_raw	Diastolic blood pressure, automated reading	2.5e-13	0.186			UKB Neale v2	340162
rs1801133 (MTHFR)	GCST90025951	Platelet count	2.6e-18	0.0176		PMID:34226706	Barton AR		444866
rs1801133 (MTHFR)	GCST90025963	Mean corpuscular volume	2.1e-20	0.0175		PMID:34226706	Barton AR		444035
rs1801133 (MTHFR)	GCST90002402	Platelet count	1.5e-13	0.0164		PMID:32888494	Vuckovic D		408112
rs1801133 (MTHFR)	NEALE2_30040_raw	Mean corpuscular volume	4.17e-13	0.0797			UKB Neale v2	350473
rs1801133 (MTHFR)	NEALE2_30080_raw	Platelet count	2.64e-09	0.872			UKB Neale v2	350474
rs1801133 (MTHFR)	GCST90012082	N-terminal prohormone brain natriuretic peptide levels	5e-11	-0.108		PMID:33067605	Folkersen L		21758
rs1801133 (MTHFR)	GCST90025968	Systolic blood pressure	4.6e-16	0.0186		PMID:34226706	Barton AR		422713
rs1801133 (MTHFR)	GCST90002400	Plateletcrit	1.9e-13	0.0164		PMID:32888494	Vuckovic D		408112
rs1801133 (MTHFR)	GCST90002390	Mean corpuscular hemoglobin	1.1e-11	0.0149		PMID:32888494	Vuckovic D		408112
rs1801133 (MTHFR)	GCST90002404	Red cell distribution width	9.9e-24	0.0225		PMID:32888494	Vuckovic D		408112
rs1801133 (MTHFR)	NEALE2_30270_raw	Mean sphered cell volume	1.13e-10	0.086			UKB Neale v2	344729
rs1801133 (MTHFR)	NEALE2_30050_raw	Mean corpuscular haemoglobin	2.53e-08	0.0255			UKB Neale v2	350472
rs1801133 (MTHFR)	GCST90025975	Mean reticulocyte volume	1.4e-34	0.0251		PMID:34226706	Barton AR		436944
rs1801133 (MTHFR)	GCST90025981	Diastolic blood pressure	3.5e-26	0.0232		PMID:34226706	Barton AR		422713
rs1801133 (MTHFR)	GCST90000062	Systolic blood pressure	5.07e-15	0.013		PMID:33230300	Surendran P		810865
rs1801133 (MTHFR)	GCST90000059	Diastolic blood pressure	4.01e-25	0.0172		PMID:33230300	Surendran P		810865
rs1801133 (MTHFR)	GCST90002369	Red cell distribution width	6.96e-22	0.0191		PMID:32888493	Chen MH		531774
rs1801133 (MTHFR)	GCST90002397	Mean spheric corpuscular volume	6e-09	0.0126		PMID:32888494	Vuckovic D		408112
rs1801133 (MTHFR)	NEALE2_30090_raw	Platelet crit	1.66e-09	0.000709			UKB Neale v2	350471
rs1801133 (MTHFR)	GCST004630	Mean corpuscular hemoglobin	1.17e-08	0.0213		PMID:27863252	Astle WJ		172332
rs1801133 (MTHFR)	GCST90025962	Mean corpuscular hemoglobin concentration	2.7e-14	0.015		PMID:34226706	Barton AR		443081
rs1801133 (MTHFR)	GCST90025979	Alanine aminotransferase levels	2.2e-09	0.013		PMID:34226706	Barton AR		437724
rs1801133 (MTHFR)	GCST90002334	Mean corpuscular volume	3.02e-15	0.0151		PMID:32888493	Chen MH		544127
rs1801133 (MTHFR)	GCST90002322	Mean corpuscular hemoglobin	1.74e-15	0.0162		PMID:32888493	Chen MH		486823
rs1801133 (MTHFR)	GCST90002396	Mean reticulocyte volume	1.8e-28	0.0247		PMID:32888494	Vuckovic D		408112
rs1801133 (MTHFR)	NEALE2_30260_raw	Mean reticulocyte volume	4.18e-22	0.191			UKB Neale v2	344728
rs1801133 (MTHFR)	GCST90038604	Hypertension	1.8e-10	0.00569	1.01	PMID:33959723	Donertas HM	129909	484598
rs1801133 (MTHFR)	GCST90025987	Eosinophil counts	2.1e-09	0.0118		PMID:34226706	Barton AR		440275
rs1141321 (MUT)	GCST90025980	Aspartate aminotransferase levels	6.3e-09	0.0125		PMID:34226706	Barton AR		436275
