## Supplementary material for "Estimating effects of serum vitamin B12 levels on psychiatric disorders and cognitive impairment: a Mendelian randomization study": Table S3

### Sheet: Sheet1
Table S3. Within-sibship genome-wide association studies.
Outcome	Participating cohorts	Total	Notes
Depressive symptoms	Eight European ancestry cohorts in the Within Family Consortium	53141	Depressive symptoms were measured by various rating scales; Detailed in Howe et al. PMID: 35534559
Educational attainment	Fifteen European ancestry cohorts in the Within Family Consortium	128777	Educational attainment was measured as number of years of schooling completed
Cognitive performance	Nine European ancestry cohorts in the Within Family Consortium	27638	Cognitive performance was quantified based on various tests conducted in each study cohort; Detailed in Howe et al. PMID: 35534559
