## Supplementary material for "Estimating effects of serum vitamin B12 levels on psychiatric disorders and cognitive impairment: a Mendelian randomization study": Table S4

### Sheet: Sheet1
Table S4. Estimated associations between vitamin B12 and folate levels and anemia based on exome-sequencing data from the UK Biobank.
Exposure	Outcome	Cases	Controls	Method	Estimated effect size	Odds ratio	Standard error	p-value	Number of instruments
Vitamin B12	Vitamin B12 deficiency anemia (ICD-10 code D51)	2533	392308	IVW	-1.23423	0.291059	0.179581	6.29325e-12	9
Vitamin B12	Vitamin B12 deficiency anemia (ICD-10 code D51)	2533	392308	Weighted median	-1.29558	0.273738	0.190441	1.02415e-11	9
Vitamin B12	Vitamin B12 deficiency anemia (ICD-10 code D51)	2533	392308	Penalized weighted median	-1.59586	0.202734	0.164899	3.74677e-22	9
Vitamin B12	Vitamin B12 deficiency anemia (ICD-10 code D51)	2533	392308	Simple mode	-1.79487	0.16615	0.259874	0.000123693	9
Vitamin B12	Vitamin B12 deficiency anemia (ICD-10 code D51)	2533	392308	Weighted mode	-1.57278	0.207468	0.256417	0.000278946	9
Vitamin B12	Vitamin B12 deficiency anemia (ICD-10 code D51)	2533	392308	Egger	-1.37336	0.253256	0.362777	0.00684146	9
Vitamin B12	Vitamin B12 deficiency anemia (ICD-10 code D51)	2533	392308	Egger intercept	0.0208783		0.046445	0.66664	9
Vitamin B12	Pernicious anemia (self-reported)	1203	393580	IVW	-1.20807	0.298774	0.189871	1.98415e-10	9
Vitamin B12	Pernicious anemia (self-reported)	1203	393580	Weighted median	-1.41696	0.242451	0.252678	2.0496e-08	9
Vitamin B12	Pernicious anemia (self-reported)	1203	393580	Penalized weighted median	-1.58031	0.20591	0.232134	9.91321e-12	9
Vitamin B12	Pernicious anemia (self-reported)	1203	393580	Simple mode	-1.82506	0.161207	0.360309	0.000970673	9
Vitamin B12	Pernicious anemia (self-reported)	1203	393580	Weighted mode	-1.57845	0.206295	0.330117	0.00138806	9
Vitamin B12	Pernicious anemia (self-reported)	1203	393580	Egger	-1.24032	0.289292	0.38887	0.0152863	9
Vitamin B12	Pernicious anemia (self-reported)	1203	393580	Egger intercept	0.00482426		0.0496295	0.925288	9
Vitamin B12	Anemia in chronic diseases classified elsewhere (ICD-10 code D63)	897	393944	IVW	0.275991	1.31784	0.177837	0.120678	8
Vitamin B12	Anemia in chronic diseases classified elsewhere (ICD-10 code D63)	897	393944	Weighted median	0.186342	1.20483	0.216456	0.389307	8
Vitamin B12	Anemia in chronic diseases classified elsewhere (ICD-10 code D63)	897	393944	Penalized weighted median	0.186342	1.20483	0.215042	0.386196	8
Vitamin B12	Anemia in chronic diseases classified elsewhere (ICD-10 code D63)	897	393944	Simple mode	0.180424	1.19773	0.293174	0.557749	8
Vitamin B12	Anemia in chronic diseases classified elsewhere (ICD-10 code D63)	897	393944	Weighted mode	0.155875	1.16868	0.224981	0.510738	8
Vitamin B12	Anemia in chronic diseases classified elsewhere (ICD-10 code D63)	897	393944	Egger	0.405863	1.5006	0.369047	0.313593	8
Vitamin B12	Anemia in chronic diseases classified elsewhere (ICD-10 code D63)	897	393944	Egger intercept	-0.0206775		0.0514854	0.701879	8
Vitamin B12	Iron deficiency anemia (ICD-10 code D50)	16576	378265	IVW	0.0485488	1.04975	0.0557404	0.383765	9
Vitamin B12	Iron deficiency anemia (ICD-10 code D50)	16576	378265	Weighted median	0.0577488	1.05945	0.0629626	0.359042	9
Vitamin B12	Iron deficiency anemia (ICD-10 code D50)	16576	378265	Penalized weighted median	0.063422	1.06548	0.0621973	0.307875	9
Vitamin B12	Iron deficiency anemia (ICD-10 code D50)	16576	378265	Simple mode	0.20134	1.22304	0.105414	0.0925328	9
Vitamin B12	Iron deficiency anemia (ICD-10 code D50)	16576	378265	Weighted mode	0.0947634	1.0994	0.0613227	0.16085	9
Vitamin B12	Iron deficiency anemia (ICD-10 code D50)	16576	378265	Egger	-0.0396083	0.961166	0.107347	0.723053	9
Vitamin B12	Iron deficiency anemia (ICD-10 code D50)	16576	378265	Egger intercept	0.0131085		0.013618	0.36782	9
Vitamin B12	Other aplastic anemia (ICD-10 code D61)	762	394079	IVW	0.395466	1.48508	0.18845	0.0358588	9
Vitamin B12	Other aplastic anemia (ICD-10 code D61)	762	394079	Weighted median	0.299691	1.34944	0.236265	0.204635	9
Vitamin B12	Other aplastic anemia (ICD-10 code D61)	762	394079	Penalized weighted median	0.299691	1.34944	0.242081	0.215724	9
Vitamin B12	Other aplastic anemia (ICD-10 code D61)	762	394079	Simple mode	0.364191	1.43935	0.313781	0.279243	9
Vitamin B12	Other aplastic anemia (ICD-10 code D61)	762	394079	Weighted mode	0.392113	1.48011	0.226733	0.121992	9
Vitamin B12	Other aplastic anemia (ICD-10 code D61)	762	394079	Egger	0.48031	1.61657	0.361271	0.225372	9
Vitamin B12	Other aplastic anemia (ICD-10 code D61)	762	394079	Egger intercept	-0.0126204		0.0458484	0.791062	9
Vitamin B12	Anemia (self-reported)	653	394130	IVW	-0.26856	0.76448	0.201053	0.181626	9
Vitamin B12	Anemia (self-reported)	653	394130	Weighted median	-0.228632	0.795621	0.241798	0.344377	9
Vitamin B12	Anemia (self-reported)	653	394130	Penalized weighted median	-0.228632	0.795621	0.246301	0.353271	9
Vitamin B12	Anemia (self-reported)	653	394130	Simple mode	-0.223088	0.800044	0.346598	0.537811	9
Vitamin B12	Anemia (self-reported)	653	394130	Weighted mode	-0.233544	0.791723	0.246954	0.371986	9
Vitamin B12	Anemia (self-reported)	653	394130	Egger	-0.48226	0.617386	0.385908	0.251579	9
Vitamin B12	Anemia (self-reported)	653	394130	Egger intercept	0.0317053		0.0488706	0.537187	9
Vitamin B12	Folate deficiency anemia (ICD-10 code D52)	382	394459	IVW	0.171095	1.1866	0.273393	0.531434	9
Vitamin B12	Folate deficiency anemia (ICD-10 code D52)	382	394459	Weighted median	0.283902	1.3283	0.352781	0.420962	9
Vitamin B12	Folate deficiency anemia (ICD-10 code D52)	382	394459	Penalized weighted median	0.283902	1.3283	0.345566	0.411329	9
Vitamin B12	Folate deficiency anemia (ICD-10 code D52)	382	394459	Simple mode	-1.40399	0.245615	0.573777	0.0401285	9
Vitamin B12	Folate deficiency anemia (ICD-10 code D52)	382	394459	Weighted mode	0.425243	1.52996	0.326512	0.229028	9
Vitamin B12	Folate deficiency anemia (ICD-10 code D52)	382	394459	Egger	0.424511	1.52884	0.549557	0.465118	9
Vitamin B12	Folate deficiency anemia (ICD-10 code D52)	382	394459	Egger intercept	-0.0377647		0.0698994	0.605763	9
Vitamin B12	Acquired hemolytic anemia (ICD-10 code D59)	205	394636	IVW	0.51687	1.67677	0.365598	0.157431	9
Vitamin B12	Acquired hemolytic anemia (ICD-10 code D59)	205	394636	Weighted median	0.779097	2.1795	0.45928	0.0898206	9
Vitamin B12	Acquired hemolytic anemia (ICD-10 code D59)	205	394636	Penalized weighted median	0.779097	2.1795	0.463686	0.0929133	9
Vitamin B12	Acquired hemolytic anemia (ICD-10 code D59)	205	394636	Simple mode	0.385846	1.47086	0.656936	0.573174	9
Vitamin B12	Acquired hemolytic anemia (ICD-10 code D59)	205	394636	Weighted mode	0.736542	2.0887	0.426551	0.122487	9
Vitamin B12	Acquired hemolytic anemia (ICD-10 code D59)	205	394636	Egger	1.03942	2.82758	0.700426	0.181386	9
Vitamin B12	Acquired hemolytic anemia (ICD-10 code D59)	205	394636	Egger intercept	-0.0775637		0.0886799	0.410768	9
Vitamin B12	Iron deficiency anemia (self-reported)	2160	392623	IVW	0.0205431	1.02076	0.112243	0.85478	9
Vitamin B12	Iron deficiency anemia (self-reported)	2160	392623	Weighted median	0.0642256	1.06633	0.140286	0.647082	9
Vitamin B12	Iron deficiency anemia (self-reported)	2160	392623	Penalized weighted median	0.0642256	1.06633	0.137545	0.64054	9
Vitamin B12	Iron deficiency anemia (self-reported)	2160	392623	Simple mode	0.0451488	1.04618	0.202588	0.829229	9
Vitamin B12	Iron deficiency anemia (self-reported)	2160	392623	Weighted mode	0.0218277	1.02207	0.146915	0.885567	9
Vitamin B12	Iron deficiency anemia (self-reported)	2160	392623	Egger	-0.0338203	0.966745	0.215079	0.879491	9
Vitamin B12	Iron deficiency anemia (self-reported)	2160	392623	Egger intercept	0.00808428		0.0272831	0.775591	9
Vitamin B12	Other anemias (ICD-10 code D64)	16820	378021	IVW	-0.0165138	0.983622	0.040748	0.685282	9
Vitamin B12	Other anemias (ICD-10 code D64)	16820	378021	Weighted median	-0.0147378	0.98537	0.0572333	0.79679	9
Vitamin B12	Other anemias (ICD-10 code D64)	16820	378021	Penalized weighted median	-0.0147378	0.98537	0.0565567	0.794413	9
Vitamin B12	Other anemias (ICD-10 code D64)	16820	378021	Simple mode	-0.0471764	0.953919	0.0830998	0.585809	9
Vitamin B12	Other anemias (ICD-10 code D64)	16820	378021	Weighted mode	-0.0624239	0.939485	0.0627773	0.349164	9
Vitamin B12	Other anemias (ICD-10 code D64)	16820	378021	Egger	-0.00811514	0.991918	0.0781023	0.92016	9
Vitamin B12	Other anemias (ICD-10 code D64)	16820	378021	Egger intercept	-0.0012502		0.00991837	0.903237	9
Vitamin B12	Acute posthemorrhagic anemia (ICD-10 code D62)	289	394552	IVW	0.0277142	1.0281	0.307246	0.928127	9
Vitamin B12	Acute posthemorrhagic anemia (ICD-10 code D62)	289	394552	Weighted median	0.0548277	1.05636	0.384986	0.886752	9
Vitamin B12	Acute posthemorrhagic anemia (ICD-10 code D62)	289	394552	Penalized weighted median	0.0548277	1.05636	0.392655	0.88895	9
Vitamin B12	Acute posthemorrhagic anemia (ICD-10 code D62)	289	394552	Simple mode	0.35937	1.43243	0.541543	0.525602	9
Vitamin B12	Acute posthemorrhagic anemia (ICD-10 code D62)	289	394552	Weighted mode	0.125266	1.13345	0.378221	0.749004	9
Vitamin B12	Acute posthemorrhagic anemia (ICD-10 code D62)	289	394552	Egger	-0.740111	0.477061	0.588856	0.249117	9
Vitamin B12	Acute posthemorrhagic anemia (ICD-10 code D62)	289	394552	Egger intercept	0.11417		0.0746951	0.170238	9
Vitamin B12	Other hereditary hemolytic anemias (ICD-10 code D58)	130	394711	IVW	-0.0741937	0.928492	0.457967	0.871301	9
Vitamin B12	Other hereditary hemolytic anemias (ICD-10 code D58)	130	394711	Weighted median	-0.250245	0.77861	0.589241	0.671062	9
Vitamin B12	Other hereditary hemolytic anemias (ICD-10 code D58)	130	394711	Penalized weighted median	-0.250245	0.77861	0.572163	0.661845	9
Vitamin B12	Other hereditary hemolytic anemias (ICD-10 code D58)	130	394711	Simple mode	-0.757025	0.46906	0.803915	0.373922	9
Vitamin B12	Other hereditary hemolytic anemias (ICD-10 code D58)	130	394711	Weighted mode	-0.569796	0.565641	0.632278	0.393814	9
Vitamin B12	Other hereditary hemolytic anemias (ICD-10 code D58)	130	394711	Egger	-0.0298519	0.970589	0.868987	0.973555	9
Vitamin B12	Other hereditary hemolytic anemias (ICD-10 code D58)	130	394711	Egger intercept	-0.00644554		0.107351	0.953801	9
Folate	Vitamin B12 deficiency anemia (ICD-10 code D51)	2533	392308	Wald ratio	-1.21631	0.296323	0.257407	2.29853e-06	1
Folate	Pernicious anemia (self-reported)	1203	393580	Wald ratio	-1.24072	0.289176	0.37488	0.000934143	1
Folate	Anemia in chronic diseases classified elsewhere (ICD-10 code D63)	897	393944	Wald ratio	-1.13496	0.321436	0.671779	0.0911277	1
Folate	Iron deficiency anemia (ICD-10 code D50)	16576	378265	Wald ratio	-0.756515	0.469299	0.473423	0.11005	1
Folate	Other aplastic anemia (ICD-10 code D61)	762	394079	Wald ratio	-1.19273	0.303393	0.918212	0.193955	1
Folate	Anemia (self-reported)	653	394130	Wald ratio	-0.120734	0.88627	0.102432	0.238529	1
Folate	Folate deficiency anemia (ICD-10 code D52)	382	394459	Wald ratio	-0.974068	0.377544	1.08182	0.367908	1
Folate	Acquired hemolytic anemia (ICD-10 code D59)	205	394636	Wald ratio	-0.283551	0.753105	0.438833	0.518184	1
Folate	Iron deficiency anemia (self-reported)	2160	392623	Wald ratio	0.291544	1.33849	0.77179	0.705616	1
Folate	Other anemias (ICD-10 code D64)	16820	378021	Wald ratio	0.169226	1.18439	0.527988	0.748581	1
Folate	Acute posthemorrhagic anemia (ICD-10 code D62)	289	394552	Wald ratio	-0.0227372	0.977519	0.102644	0.824692	1
Folate	Other hereditary hemolytic anemias (ICD-10 code D58)	130	394711	Wald ratio	-0.0601956	0.94158	0.281809	0.830855	1
