## Supplementary material for "Estimating effects of serum vitamin B12 levels on psychiatric disorders and cognitive impairment: a Mendelian randomization study": Table S5

### Sheet: Sheet1
Table S5. Mendelian randomization results using vitamin B12 as exposure.
Exposure	Outcome	Method	Estimated effect size	Odds ratio	Standard error	p-value	Number of instruments	Power when true effect size = 0.01 (continuous) or odds ratio = 1.01 (binary)	Power when true effect size = 0.02 (continuous) or odds ratio = 1.02 (binary)	Power when true effect size = 0.03 (continuous) or odds ratio = 1.03 (binary)	Power when true effect size = 0.04 (continuous) or odds ratio = 1.04 (binary)	Power when true effect size = 0.05 (continuous) or odds ratio = 1.05 (binary)	Power when true effect size = 0.10 (continuous) or odds ratio = 1.10 (binary)	Power when true effect size = 0.20 (continuous) or odds ratio = 1.20 (binary)
Vitamin B12	ADHD	IVW	-0.0303754	0.970081	0.0713605	0.670355	10	0.06	0.08	0.12	0.18	0.25	0.71	1
Vitamin B12	ADHD	Weighted median	-0.0748728	0.927861	0.0704534	0.287905	10
Vitamin B12	ADHD	Penalized weighted median	-0.2051	0.814566	0.0668183	0.0021441	10
Vitamin B12	ADHD	Simple mode	-0.189673	0.82723	0.143303	0.218276	10
Vitamin B12	ADHD	Weighted mode	-0.189673	0.82723	0.0932306	0.0724119	10
Vitamin B12	ADHD	Egger	-0.100616	0.904281	0.148025	0.515863	10
Vitamin B12	ADHD	Egger intercept	0.0107012		0.0195046	0.598221	10
Vitamin B12	Anorexia nervosa	IVW	0.0021466	1.00215	0.061263	0.972049	10	0.06	0.08	0.12	0.18	0.25	0.72	1
Vitamin B12	Anorexia nervosa	Weighted median	-0.0401139	0.96068	0.062247	0.519296	10
Vitamin B12	Anorexia nervosa	Penalized weighted median	-0.0482464	0.952899	0.0609591	0.428678	10
Vitamin B12	Anorexia nervosa	Simple mode	-0.0447101	0.956275	0.0995187	0.663865	10
Vitamin B12	Anorexia nervosa	Weighted mode	-0.0480035	0.95313	0.0681355	0.498926	10
Vitamin B12	Anorexia nervosa	Egger	0.179439	1.19655	0.107699	0.134253	10
Vitamin B12	Anorexia nervosa	Egger intercept	-0.0265363		0.0139538	0.0937191	10
Vitamin B12	Anxiety disorders	IVW	0.125985	1.13426	0.145613	0.386926	8	0.05	0.06	0.07	0.09	0.11	0.28	0.77
Vitamin B12	Anxiety disorders	Weighted median	0.221554	1.24801	0.159504	0.164826	8
Vitamin B12	Anxiety disorders	Penalized weighted median	0.221554	1.24801	0.147638	0.133443	8
Vitamin B12	Anxiety disorders	Simple mode	0.102292	1.10771	0.215392	0.649311	8
Vitamin B12	Anxiety disorders	Weighted mode	0.161335	1.17508	0.160786	0.349078	8
Vitamin B12	Anxiety disorders	Egger	0.235433	1.26546	0.316859	0.485533	8
Vitamin B12	Anxiety disorders	Egger intercept	-0.0139098		0.0351041	0.705632	8
Vitamin B12	Autism spectrum disorder	IVW	0.0569336	1.05859	0.044084	0.196537	10	0.06	0.08	0.11	0.16	0.22	0.64	0.99
Vitamin B12	Autism spectrum disorder	Weighted median	0.0666343	1.0689	0.0589195	0.258082	10
Vitamin B12	Autism spectrum disorder	Penalized weighted median	0.0666343	1.0689	0.05804	0.250938	10
Vitamin B12	Autism spectrum disorder	Simple mode	0.0790618	1.08227	0.0867857	0.386045	10
Vitamin B12	Autism spectrum disorder	Weighted mode	0.0819915	1.08545	0.0625139	0.222134	10
Vitamin B12	Autism spectrum disorder	Egger	-0.0225632	0.977689	0.0874968	0.803013	10
Vitamin B12	Autism spectrum disorder	Egger intercept	0.012201		0.0115998	0.32361	10
Vitamin B12	Bipolar disorder	IVW	-0.0342324	0.966347	0.0352867	0.331986	10	0.07	0.14	0.26	0.42	0.6	0.99	1
Vitamin B12	Bipolar disorder	Weighted median	-0.0592515	0.94247	0.0432367	0.170563	10
Vitamin B12	Bipolar disorder	Penalized weighted median	-0.0770827	0.925813	0.0422021	0.0677728	10
Vitamin B12	Bipolar disorder	Simple mode	-0.0608981	0.940919	0.0704853	0.410032	10
Vitamin B12	Bipolar disorder	Weighted mode	-0.0758432	0.926962	0.066618	0.284318	10
Vitamin B12	Bipolar disorder	Egger	0.0134715	1.01356	0.0711372	0.854516	10
Vitamin B12	Bipolar disorder	Egger intercept	-0.00730492		0.00938762	0.458878	10
Vitamin B12	Depression	IVW	0.00995311	1.01	0.0182095	0.584661	10	0.16	0.47	0.8	0.96	1	1	1
Vitamin B12	Depression	Weighted median	0.00611021	1.00613	0.0181229	0.736	10
Vitamin B12	Depression	Penalized weighted median	0.00538878	1.0054	0.0187019	0.773238	10
Vitamin B12	Depression	Simple mode	0.00934893	1.00939	0.02896	0.754204	10
Vitamin B12	Depression	Weighted mode	0.00847543	1.00851	0.0198649	0.679656	10
Vitamin B12	Depression	Egger	0.0473953	1.04854	0.0349851	0.212519	10
Vitamin B12	Depression	Egger intercept	-0.00578164		0.00466093	0.249955	10
Vitamin B12	OCD	IVW	0.19694	1.21767	0.170326	0.247578	10	0.05	0.05	0.06	0.07	0.08	0.17	0.48
Vitamin B12	OCD	Weighted median	0.131508	1.14055	0.160505	0.412592	10
Vitamin B12	OCD	Penalized weighted median	-0.0111789	0.988883	0.177156	0.949685	10
Vitamin B12	OCD	Simple mode	-0.0917236	0.912357	0.2536	0.725933	10
Vitamin B12	OCD	Weighted mode	0.23083	1.25964	0.202025	0.282697	10
Vitamin B12	OCD	Egger	0.599007	1.82031	0.311664	0.0908405	10
Vitamin B12	OCD	Egger intercept	-0.0615811		0.0410047	0.171546	10
Vitamin B12	Schizophrenia	IVW	0.00996339	1.01001	0.0490435	0.839015	10	0.08	0.18	0.35	0.56	0.74	1	1
Vitamin B12	Schizophrenia	Weighted median	-0.0325194	0.968004	0.0410438	0.428181	10
Vitamin B12	Schizophrenia	Penalized weighted median	-0.0758314	0.926973	0.0399866	0.0579046	10
Vitamin B12	Schizophrenia	Simple mode	-0.052435	0.948916	0.059081	0.397901	10
Vitamin B12	Schizophrenia	Weighted mode	-0.0708134	0.931636	0.0614059	0.278534	10
Vitamin B12	Schizophrenia	Egger	0.0662057	1.06845	0.0961602	0.51061	10
Vitamin B12	Schizophrenia	Egger intercept	-0.0086979		0.012651	0.511186	10
Vitamin B12	Educational attainment	IVW	0.00661518		0.0130795	0.61302	10	0.52	0.98	1	1	1	1	1
Vitamin B12	Educational attainment	Weighted median	0.00771474		0.00902304	0.392549	10
Vitamin B12	Educational attainment	Penalized weighted median	0.00555535		0.00872349	0.524238	10
Vitamin B12	Educational attainment	Simple mode	-2.52234e-05		0.0135177	0.998552	10
Vitamin B12	Educational attainment	Weighted mode	0.00534086		0.00979053	0.598659	10
Vitamin B12	Educational attainment	Egger	0.0279292		0.0263314	0.319804	10
Vitamin B12	Educational attainment	Egger intercept	-0.00314365		0.00336281	0.377231	10
Vitamin B12	Cognitive performance	IVW	0.0145549		0.00917047	0.11248	10	0.21	0.64	0.94	1	1	1	1
Vitamin B12	Cognitive performance	Weighted median	0.0133448		0.011276	0.236621	10
Vitamin B12	Cognitive performance	Penalized weighted median	0.0133448		0.0115855	0.249379	10
Vitamin B12	Cognitive performance	Simple mode	0.0126307		0.0159996	0.450153	10
Vitamin B12	Cognitive performance	Weighted mode	0.0131137		0.0133105	0.350261	10
Vitamin B12	Cognitive performance	Egger	0.0240587		0.0188121	0.236782	10
Vitamin B12	Cognitive performance	Egger intercept	-0.00146785		0.00250558	0.574138	10
