## Supplementary material for "Estimating effects of serum vitamin B12 levels on psychiatric disorders and cognitive impairment: a Mendelian randomization study": Table S6

### Sheet: Sheet1
Table S6. Mendelian randomization results using folate as exposure.
Exposure	Outcome	Method	Estimated effect size	Odds ratio	Standard error	p-value	Number of instruments
Folate	ADHD	IVW	0.162971	1.177	0.120978	0.177942	2
Folate	Anorexia nervosa	IVW	-0.0108357	0.989223	0.125117	0.930986	2
Folate	Anxiety disorders	IVW	-0.415454	0.660041	0.237166	0.0798178	2
Folate	Autism spectrum disorder	IVW	-0.0549192	0.946562	0.120684	0.649062	2
Folate	Bipolar disorder	IVW	-0.133114	0.875365	0.080141	0.0967137	2
Folate	Depression	IVW	0.023114	1.02338	0.0370914	0.533176	2
Folate	OCD	IVW	-0.303456	0.738262	0.283937	0.285185	2
Folate	Schizophrenia	IVW	-0.0716727	0.930836	0.0674866	0.288223	2
Folate	Educational attainment	IVW	0.0208771		0.0138905	0.132845	2
Folate	Cognitive performance	IVW	0.0141371		0.0244441	0.563033	2
