## Supplementary material for "Estimating effects of serum vitamin B12 levels on psychiatric disorders and cognitive impairment: a Mendelian randomization study": Table S7

### Sheet: Sheet1
Table S7. Sensitivity analyses after excluding FUT2 variant.
Exposure	Outcome	Method	Estimated effect size	Odds ratio	Standard error	p-value	Number of instruments
Vitamin B12	ADHD	IVW	0.0554317	1.057	0.0714634	0.437947	9
Vitamin B12	ADHD	Weighted median	0.0419301	1.04282	0.0774724	0.588352	9
Vitamin B12	ADHD	Penalized weighted median	0.0403728	1.0412	0.0782804	0.606032	9
Vitamin B12	ADHD	Simple mode	0.125386	1.13359	0.14631	0.416383	9
Vitamin B12	ADHD	Weighted mode	0.0376122	1.03833	0.108264	0.737245	9
Vitamin B12	ADHD	Egger	0.01031	1.01036	0.137544	0.942345	9
Vitamin B12	ADHD	Egger intercept	0.00656795		0.0167285	0.706281	9
Vitamin B12	Anorexia nervosa	IVW	0.0233894	1.02367	0.0777585	0.76357	9
Vitamin B12	Anorexia nervosa	Weighted median	0.000563626	1.00056	0.0764815	0.99412	9
Vitamin B12	Anorexia nervosa	Penalized weighted median	-0.00470807	0.995303	0.0757915	0.950468	9
Vitamin B12	Anorexia nervosa	Simple mode	-0.00885629	0.991183	0.117288	0.941664	9
Vitamin B12	Anorexia nervosa	Weighted mode	0.0355917	1.03623	0.0859138	0.689559	9
Vitamin B12	Anorexia nervosa	Egger	0.223953	1.25101	0.121524	0.10789	9
Vitamin B12	Anorexia nervosa	Egger intercept	-0.0283454		0.014363	0.0890295	9
Vitamin B12	Anxiety disorders	IVW	0.0676006	1.06994	0.178995	0.705677	7
Vitamin B12	Anxiety disorders	Weighted median	0.0236337	1.02392	0.174655	0.892362	7
Vitamin B12	Anxiety disorders	Penalized weighted median	0.0236337	1.02392	0.179869	0.895464	7
Vitamin B12	Anxiety disorders	Simple mode	0.00060781	1.00061	0.263071	0.998231	7
Vitamin B12	Anxiety disorders	Weighted mode	0.0178231	1.01798	0.197084	0.930886	7
Vitamin B12	Anxiety disorders	Egger	0.14147	1.15197	0.390342	0.731849	7
Vitamin B12	Anxiety disorders	Egger intercept	-0.00855592		0.0391555	0.83567	7
Vitamin B12	Autism spectrum disorder	IVW	0.0548187	1.05635	0.0524705	0.296137	9
Vitamin B12	Autism spectrum disorder	Weighted median	0.089565	1.0937	0.0691142	0.19501	9
Vitamin B12	Autism spectrum disorder	Penalized weighted median	0.089565	1.0937	0.0679721	0.187613	9
Vitamin B12	Autism spectrum disorder	Simple mode	0.0926651	1.09709	0.104025	0.399037	9
Vitamin B12	Autism spectrum disorder	Weighted mode	0.107713	1.11373	0.0845511	0.238445	9
Vitamin B12	Autism spectrum disorder	Egger	-0.0298249	0.970615	0.0951027	0.762958	9
Vitamin B12	Autism spectrum disorder	Egger intercept	0.012459		0.0116751	0.321324	9
Vitamin B12	Bipolar disorder	IVW	-0.08777	0.915972	0.0356088	0.0137074	9
Vitamin B12	Bipolar disorder	Weighted median	-0.0790494	0.923994	0.0440244	0.072561	9
Vitamin B12	Bipolar disorder	Penalized weighted median	-0.0790494	0.923994	0.0432185	0.0673898	9
Vitamin B12	Bipolar disorder	Simple mode	-0.0582475	0.943416	0.0594866	0.356175	9
Vitamin B12	Bipolar disorder	Weighted mode	-0.077397	0.925522	0.0492209	0.154492	9
Vitamin B12	Bipolar disorder	Egger	-0.0544635	0.946993	0.0643272	0.425178	9
Vitamin B12	Bipolar disorder	Egger intercept	-0.00489446		0.00787259	0.553833	9
Vitamin B12	Depression	IVW	0.0124188	1.0125	0.022966	0.588683	9
Vitamin B12	Depression	Weighted median	0.0189219	1.0191	0.0220517	0.390853	9
Vitamin B12	Depression	Penalized weighted median	0.01435	1.01445	0.022249	0.518945	9
Vitamin B12	Depression	Simple mode	0.00174321	1.00174	0.0416923	0.967674	9
Vitamin B12	Depression	Weighted mode	0.00857396	1.00861	0.0305997	0.786435	9
Vitamin B12	Depression	Egger	0.0525768	1.05398	0.0402974	0.233242	9
Vitamin B12	Depression	Egger intercept	-0.00595785		0.00497317	0.269902	9
Vitamin B12	OCD	IVW	-0.000340559	0.999659	0.176424	0.99846	9
Vitamin B12	OCD	Weighted median	-0.042782	0.95812	0.170372	0.80173	9
Vitamin B12	OCD	Penalized weighted median	-0.0489973	0.952184	0.173894	0.778124	9
Vitamin B12	OCD	Simple mode	-0.144759	0.865231	0.229569	0.545909	9
Vitamin B12	OCD	Weighted mode	-0.0557084	0.945815	0.180556	0.765555	9
Vitamin B12	OCD	Egger	0.364542	1.43986	0.291305	0.250983	9
Vitamin B12	OCD	Egger intercept	-0.0534288		0.0352838	0.173731	9
Vitamin B12	Schizophrenia	IVW	-0.070291	0.932123	0.0296817	0.0178769	9
Vitamin B12	Schizophrenia	Weighted median	-0.0758314	0.926972	0.0389495	0.051545	9
Vitamin B12	Schizophrenia	Penalized weighted median	-0.0758314	0.926972	0.0397993	0.0567354	9
Vitamin B12	Schizophrenia	Simple mode	-0.0453629	0.955651	0.0651336	0.505869	9
Vitamin B12	Schizophrenia	Weighted mode	-0.014652	0.985455	0.0629464	0.821785	9
Vitamin B12	Schizophrenia	Egger	-0.0326283	0.967898	0.0521886	0.551667	9
Vitamin B12	Schizophrenia	Egger intercept	-0.00563682		0.00642456	0.409378	9
Vitamin B12	Educational attainment	IVW	-0.00182037		0.0134015	0.891953	9
Vitamin B12	Educational attainment	Weighted median	0.0051964		0.00896432	0.562134	9
Vitamin B12	Educational attainment	Penalized weighted median	0.00511423		0.00895378	0.567877	9
Vitamin B12	Educational attainment	Simple mode	0.00109585		0.01258	0.932724	9
Vitamin B12	Educational attainment	Weighted mode	0.00710426		0.00875471	0.440564	9
Vitamin B12	Educational attainment	Egger	0.0167371		0.0261426	0.542408	9
Vitamin B12	Educational attainment	Egger intercept	-0.00266207		0.00319698	0.432511	9
Vitamin B12	Cognitive performance	IVW	0.0150009		0.0115207	0.19289	9
Vitamin B12	Cognitive performance	Weighted median	0.0159568		0.0138287	0.248546	9
Vitamin B12	Cognitive performance	Penalized weighted median	0.0159568		0.0138056	0.247754	9
Vitamin B12	Cognitive performance	Simple mode	0.0178427		0.0181102	0.353368	9
Vitamin B12	Cognitive performance	Weighted mode	0.0178427		0.0149461	0.26675	9
Vitamin B12	Cognitive performance	Egger	0.0251174		0.021744	0.285936	9
Vitamin B12	Cognitive performance	Egger intercept	-0.0015037		0.00269029	0.593627	9
