## Supplementary material for "Estimating effects of serum vitamin B12 levels on psychiatric disorders and cognitive impairment: a Mendelian randomization study": Table S8

### Sheet: Sheet1
Table S8. Sensitivity analyses after excluding all possibly pleiotropic variants.
Exposure	Outcome	Method	Estimated effect size	Odds ratio	Standard error	p-value	Number of instruments
Vitamin B12	ADHD	IVW	0.0775764	1.08066	0.0714147	0.277355	5
Vitamin B12	ADHD	Weighted median	0.0426608	1.04358	0.0804523	0.59593	5
Vitamin B12	ADHD	Penalized weighted median	0.0426608	1.04358	0.0810883	0.598816	5
Vitamin B12	ADHD	Simple mode	0.0971262	1.102	0.116205	0.450277	5
Vitamin B12	ADHD	Weighted mode	0.0469305	1.04805	0.0910872	0.633561	5
Vitamin B12	ADHD	Egger	-0.0332311	0.967315	0.128761	0.813035	5
Vitamin B12	ADHD	Egger intercept	0.019337		0.0186974	0.377097	5
Vitamin B12	Anorexia nervosa	IVW	0.055505	1.05707	0.142929	0.697765	5
Vitamin B12	Anorexia nervosa	Weighted median	0.0898967	1.09406	0.0932685	0.335122	5
Vitamin B12	Anorexia nervosa	Penalized weighted median	0.103697	1.10926	0.0876539	0.236798	5
Vitamin B12	Anorexia nervosa	Simple mode	-0.347288	0.706602	0.233373	0.21094	5
Vitamin B12	Anorexia nervosa	Weighted mode	0.121906	1.12965	0.0945854	0.266939	5
Vitamin B12	Anorexia nervosa	Egger	0.354534	1.42552	0.20431	0.181098	5
Vitamin B12	Anorexia nervosa	Egger intercept	-0.0502768		0.0283554	0.174323	5
Vitamin B12	Anxiety disorders	IVW	0.156135	1.16898	0.276747	0.572632	4
Vitamin B12	Anxiety disorders	Weighted median	0.171216	1.18675	0.209483	0.413741	4
Vitamin B12	Anxiety disorders	Penalized weighted median	0.171216	1.18675	0.202269	0.397287	4
Vitamin B12	Anxiety disorders	Simple mode	-0.0931659	0.911042	0.403499	0.832247	4
Vitamin B12	Anxiety disorders	Weighted mode	0.193979	1.21407	0.222382	0.447251	4
Vitamin B12	Anxiety disorders	Egger	0.49929	1.64755	0.467049	0.396983	4
Vitamin B12	Anxiety disorders	Egger intercept	-0.0523927		0.0566494	0.452675	4
Vitamin B12	Autism spectrum disorder	IVW	0.0836014	1.0872	0.0710708	0.23947	5
Vitamin B12	Autism spectrum disorder	Weighted median	0.0915367	1.09586	0.0810402	0.258678	5
Vitamin B12	Autism spectrum disorder	Penalized weighted median	0.0915367	1.09586	0.0774283	0.237122	5
Vitamin B12	Autism spectrum disorder	Simple mode	0.0762076	1.07919	0.117658	0.552476	5
Vitamin B12	Autism spectrum disorder	Weighted mode	0.101169	1.10646	0.0860668	0.304996	5
Vitamin B12	Autism spectrum disorder	Egger	0.00589627	1.00591	0.128644	0.966323	5
Vitamin B12	Autism spectrum disorder	Egger intercept	0.013641		0.018824	0.521065	5
Vitamin B12	Bipolar disorder	IVW	-0.0592422	0.942479	0.048335	0.220328	5
Vitamin B12	Bipolar disorder	Weighted median	-0.0612431	0.940595	0.0537767	0.25477	5
Vitamin B12	Bipolar disorder	Penalized weighted median	-0.0612431	0.940595	0.0559178	0.273414	5
Vitamin B12	Bipolar disorder	Simple mode	-0.0487241	0.952444	0.076672	0.559648	5
Vitamin B12	Bipolar disorder	Weighted mode	-0.0870094	0.916668	0.0611414	0.227797	5
Vitamin B12	Bipolar disorder	Egger	-0.124251	0.883158	0.0873552	0.250069	5
Vitamin B12	Bipolar disorder	Egger intercept	0.011309		0.0126582	0.437462	5
Vitamin B12	Depression	IVW	-0.00736092	0.992666	0.0225952	0.744596	5
Vitamin B12	Depression	Weighted median	0.0190031	1.01918	0.0257841	0.461117	5
Vitamin B12	Depression	Penalized weighted median	0.0190031	1.01918	0.0258329	0.461963	5
Vitamin B12	Depression	Simple mode	0.0229457	1.02321	0.0422011	0.615519	5
Vitamin B12	Depression	Weighted mode	0.0196439	1.01984	0.0292313	0.538392	5
Vitamin B12	Depression	Egger	-0.016533	0.983603	0.0468537	0.747527	5
Vitamin B12	Depression	Egger intercept	0.00160725		0.00684719	0.829526	5
Vitamin B12	OCD	IVW	-0.0593451	0.942382	0.300188	0.843285	5
Vitamin B12	OCD	Weighted median	-0.0638947	0.938104	0.198454	0.747482	5
Vitamin B12	OCD	Penalized weighted median	-0.0701763	0.932229	0.203569	0.730298	5
Vitamin B12	OCD	Simple mode	-0.147252	0.863076	0.333679	0.681802	5
Vitamin B12	OCD	Weighted mode	-0.0661327	0.936007	0.197767	0.754878	5
Vitamin B12	OCD	Egger	0.388968	1.47546	0.52443	0.512058	5
Vitamin B12	OCD	Egger intercept	-0.0769414		0.07414	0.375671	5
Vitamin B12	Schizophrenia	IVW	-0.0947703	0.909582	0.0434763	0.029271	5
Vitamin B12	Schizophrenia	Weighted median	-0.0933608	0.910865	0.0507744	0.0659539	5
Vitamin B12	Schizophrenia	Penalized weighted median	-0.0933608	0.910865	0.0514167	0.0694061	5
Vitamin B12	Schizophrenia	Simple mode	-0.0820461	0.92123	0.0681309	0.29488	5
Vitamin B12	Schizophrenia	Weighted mode	-0.0911878	0.912846	0.0598831	0.202481	5
Vitamin B12	Schizophrenia	Egger	-0.0503848	0.950863	0.0774109	0.561534	5
Vitamin B12	Schizophrenia	Egger intercept	-0.00738799		0.010661	0.538143	5
Vitamin B12	Educational attainment	IVW	-0.00657485		0.0192302	0.732424	5
Vitamin B12	Educational attainment	Weighted median	0.00673357		0.0105337	0.522668	5
Vitamin B12	Educational attainment	Penalized weighted median	0.00769238		0.00987537	0.436012	5
Vitamin B12	Educational attainment	Simple mode	0.00401555		0.0136003	0.782491	5
Vitamin B12	Educational attainment	Weighted mode	0.00793228		0.00930754	0.4421	5
Vitamin B12	Educational attainment	Egger	0.0479076		0.0152294	0.0514353	5
Vitamin B12	Educational attainment	Egger intercept	-0.0094808		0.00220361	0.023106	5
Vitamin B12	Cognitive performance	IVW	0.012057		0.0200169	0.546946	5
Vitamin B12	Cognitive performance	Weighted median	0.0271937		0.0167961	0.105437	5
Vitamin B12	Cognitive performance	Penalized weighted median	0.0271937		0.0168486	0.106526	5
Vitamin B12	Cognitive performance	Simple mode	0.0201626		0.0281872	0.51395	5
Vitamin B12	Cognitive performance	Weighted mode	0.0273763		0.0180715	0.204375	5
Vitamin B12	Cognitive performance	Egger	0.0622595		0.0264928	0.100301	5
Vitamin B12	Cognitive performance	Egger intercept	-0.00877559		0.00386039	0.107603	5
