## Supplementary material for "Estimating effects of serum vitamin B12 levels on psychiatric disorders and cognitive impairment: a Mendelian randomization study": Table S9

### Sheet: Sheet1
Table S9. Mendelian randomization results based on within-sibship genome-wide association studies of depressive symptoms, educational attainment, and cognitive performance.
Exposure	Outcome	Method	Estimated effect size	Standard error	p-value	Number of instruments
Vitamin B12	Depressive symptoms	IVW	-0.0278499	0.0410286	0.497269	10
Vitamin B12	Depressive symptoms	Weighted median	-0.0536192	0.0457553	0.24125	10
Vitamin B12	Depressive symptoms	Penalized weighted median	-0.0536192	0.0448235	0.231607	10
Vitamin B12	Depressive symptoms	Simple mode	-0.0578308	0.0739842	0.454483	10
Vitamin B12	Depressive symptoms	Weighted mode	-0.0260673	0.050445	0.61779	10
Vitamin B12	Depressive symptoms	Egger	-0.0742355	0.085352	0.409769	10
Vitamin B12	Depressive symptoms	Egger intercept	0.00710805	0.0113436	0.548371	10
Vitamin B12	Educational attainment	IVW	-0.000680814	0.0185353	0.9707	10
Vitamin B12	Educational attainment	Weighted median	0.00556103	0.0249689	0.823755	10
Vitamin B12	Educational attainment	Penalized weighted median	0.00556103	0.0249083	0.823333	10
Vitamin B12	Educational attainment	Simple mode	-0.0349048	0.0397709	0.402956	10
Vitamin B12	Educational attainment	Weighted mode	0.0036208	0.0291268	0.903801	10
Vitamin B12	Educational attainment	Egger	0.0188531	0.0371008	0.625054	10
Vitamin B12	Educational attainment	Egger intercept	-0.00296028	0.00487051	0.560176	10
Vitamin B12	Cognitive performance	IVW	0.0442472	0.0426174	0.299158	10
Vitamin B12	Cognitive performance	Weighted median	0.0390598	0.0536225	0.466356	10
Vitamin B12	Cognitive performance	Penalized weighted median	0.0390598	0.0522134	0.454412	10
Vitamin B12	Cognitive performance	Simple mode	0.0804929	0.0685164	0.270221	10
Vitamin B12	Cognitive performance	Weighted mode	0.0368383	0.0565506	0.531055	10
Vitamin B12	Cognitive performance	Egger	0.0899394	0.0841688	0.316448	10
Vitamin B12	Cognitive performance	Egger intercept	-0.00690509	0.0109687	0.546558	10
